# Prevalence of use of mobile food delivery services during school hours in the United States: Survey study

**DOI:** 10.1101/2025.11.12.25339631

**Authors:** Mika Matsuzaki, Audrey W Ting, Nick Birk, Maria E Acosta, Carla Tarazona-Meza, Brisa N. Sanchez, Emma Sanchez-Vaznaugh, Sabri Bromage

**Affiliations:** Johns Hopkins Bloomberg School of Public Health, Department of International Health; Mahidol University, Institute of Nutrition; Harvard T.H. Chan School of Public Health, Department of Biostatistics; San Francisco State University, Department of Public Health; Drexel University Dornsife School of Public Health, Department of Epidemiology and Biostatistics; Harvard T.H. Chan School of Public Health, Department of Nutrition

## Abstract

**Background:** Federal and state school nutrition policies over the past 20 years have improved the nutritional quality of school meals, children’s diet quality, and childhood obesity prevalence in the United States. However, increasing use of mobile food delivery apps during school hours may introduce new dietary risks among adolescents.

**Objectives:** This study aimed to assess the adolescent usage patterns of and perceptions toward mobile food delivery during school hours in the United States.

**Methods:** We administered a national online survey in July-August 2025 using the AmeriSpeak Teen Omnibus platform administered by the National Opinion Research Center at the University of Chicago. The respondents were 1,027 adolescents aged 13-17 years. We estimated and statistically compared survey-weighted distributions of self-reported types and frequencies of mobile food app usage characteristics during and after school by age, sex, race/ethnicity, household income levels, and regional strata using Chi-squared tests. We also conducted thematic analyses of responses to an open-ended question asking why participants supported or opposed the usage of mobile food delivery services during school hours.

**Results:** Nearly 1 in 4 adolescents used mobile food delivery services during school hours and nearly half used them after school. Large proportions of adolescents (58.8% and 34.1%) used these services to order fast foods and sugar-sweetened beverages, respectively, while grain bowls, fruit, non-deep fried vegetables, and unsweetened beverages were less popular. About 34% of adolescents in the western U.S. attended schools that allowed mobile food delivery during school hours, a substantially higher proportion than other national regions; however, adolescents in the west more frequently cited the perceived high costs as the reason for not using those services. Nearly half of the respondents (47.2%) support the idea of mobile food delivery during school hours. However, distraction from their learning environment was a major concern regardless of their support or opposition to mobile food delivery at school.

**Conclusions:** Mobile food delivery during school hours is a relatively new method of food acquisition for adolescent students. School nutrition policy should consider students’ access to and usage patterns of both physical and digital food environments to help ensure development of lifelong healthy eating habits among adolescents.
