## Supplemental Material 3 for "Prevalence of use of mobile food delivery services during school hours in the United States: Survey study"

### Sheet: Supplemental_Materials_Codebook
Themes	Examples and descriptions based on codes
Concerns for misuse of the system	Potential misuse of the system (e.g., illegal items being brought in, excess phone use or orders)
Conditional support	Conditional support (e.g., only if parents approve, schools set clear rules, students act responsibly, student safety is protected)
Cost concerns	Mobile food delivery is too expensive or waste of money
Current Situation	Current situation: mobile food delivery is already allowed in my school and does not cause problems
	No phone use or random visitors at school, by choice or school rules
	Current Situation: the school used to allow it but currently ban it
Desire to not have this option	I don't want or care about having this option during school hours
Desire/needs for alternative options	It offers alternative options when students' preferences, special dietary needs, or logistical needs are not met
Distraction/Disruption	Distracting and disruptive to learning and school environment
	Too chaotic, hectic, confusing, messy
Food safety/quality concerns for school food	Food delivered via mobile apps are healthier or better than school food
	Food safety and hygiene concerns for food at school
General ban/restrictions on phone use	No phone use or random visitors at school, by choice or school rules
General negative impression	General dislikes of schools
	Not appropriate for middle/high school settings
General positive impression	General impression that it is necessary
	It would not cause problems
	There is no reason for banning/restricting mobile food delivery during school hours
Inequality and social issues	Inequity and social issues (e.g., bullying, theft)
Logistical concerns	Logistically too complicated
	Too much burden on staff
Logistical improvement	It is convenient, easier, or faster than getting food at school
	It is easier to monitor students
Negative impact on student life	It causes students to develop a bad habit
Negative perceptions towards school food	School food is bad, unhealthy, or not nutritious
Other reasons for opposition	Schools won't be able make money
Other reasons for support	It's ok to have junk food sometimes
	Other reasons for supporting mobile food delivery in school
	Teachers do it, so why canâ€™t we?
Parental responsibility	Parents donâ€™t allow it
	Parents should provide food
Positive impact on student life	It helps students who are not eating enough food or not eating at all during school hours
	It provides a learning opportunity for students to manage their finance/use mobile food delivery apps responsibly
	It provides motivations/positive feelings for the students
Positive perceptions towards school food	Our school food is free and/or good already
Preference for other options/solutions	It would be better to improve food options at school
	Other options are better or more appropriate (e.g., open campus policy, school cafeteria, food from home)
Safety concerns	School safety concerns
Same as other options	Equally good/feasible as other options
Student autonomy	Freedom of choice
Unsure	Unsure
